# Longitudinal modelling of clonal hematopoiesis reveals altered early clonal dynamics in people with HIV

**DOI:** 10.64898/2026.04.08.26350407

**Authors:** Valeriia Timonina, Alexandra Calmy, Matthias Cavassini, Gioele Capoferri, Huldrych F. Günthard, Laura N. Walti, Patrick Schmid, Philip E. Tarr, Alexander G. Bick, Jacques Fellay, the Swiss HIV Cohort Study (SHCS)

## Abstract

Clonal hematopoiesis of indeterminate potential (CHIP) is an age-associated condition linked to chronic inflammation, cardiovascular diseases, and hematological malignancies. People with HIV (PWH) show higher CHIP prevalence than the general population, but whether this is due to earlier emergence, altered clonal expansion dynamics, or differences in selective pressures is unclear.

We reconstructed longitudinal CHIP trajectories in 52 PWH using serial blood samples spanning up to 25 years and identified patterns of CHIP dynamics consistent with known gene-specific fitness patterns. Larger clone size was associated with lower CD4 T-cell count and lower CD4/CD8 ratio. Compared with a general population cohort, PWH showed higher VAF across the observed age range and steeper early trajectory increases, while long-term expansion rates were broadly similar. These findings support a model in which HIV-associated immune dysregulation alters the hematopoietic fitness landscape, contributing to earlier clonal expansion and increased burden of CHIP in PWH.
