## Supplementary material for "Longitudinal modelling of clonal hematopoiesis reveals altered early clonal dynamics in people with HIV": Table S

### Sheet: Table S1
Table S1 - Association of demographics and HIV-related factors with CHIP trajectories summary statistics
	sex_coef	sex_pval	smoking_coef	smoking_pval	idu_coef	idu_pval	ethnicity_coef	ethnicity_pval	nadir_cd4_coef	nadir_cd4_pval	untreated_duration_coef	untreated_duration_pval	time_with_detectable_hiv_rna_coef	time_with_detectable_hiv_rna_pval
mean_VAF	-0.0171453	0.394137	0.00315979	0.843196	0.0758967	0.0224238	0.0438964	0.0895815	0.000127892	0.0820305	4.93547e-06	0.258399	-0.000944113	0.295043
sd_VAF	0.00519519	0.453088	-0.00891485	0.101723	0.00104553	0.928605	-0.00303412	0.735902	6.32403e-06	0.804908	1.54002e-06	0.306197	0.000192772	0.535749
min_VAF	-0.0187374	0.235895	0.0115625	0.354248	0.0631125	0.01516	0.036907	0.068126	0.000121264	0.0344174	1.50983e-06	0.660385	-0.000927936	0.18808
max_VAF	-0.00523378	0.842803	-0.00837072	0.690135	0.0722584	0.101485	0.0375121	0.272909	0.000130407	0.179467	7.34577e-06	0.200227	-0.000377704	0.750944
mean_VAF_speed	0.000941807	0.564796	-0.00246983	0.0542488	0.000203789	0.94112	-0.000220501	0.917464	-1.66e-06	0.783408	4.92087e-07	0.165352	0.000140796	0.0527724
sd_VAF_speed	0.00180168	0.196576	-0.00147575	0.178401	0.000532089	0.820217	-0.000269605	0.881319	4.83802e-07	0.924995	3.07272e-07	0.309002	6.45233e-05	0.300432
min_VAF_speed	-0.00145773	0.462839	-0.000629187	0.689859	-0.000559708	0.867152	-1.8e-06	0.999445	-3.5e-06	0.633549	1.14024e-07	0.792371	8.31978e-05	0.350478
max_VAF_speed	0.00426593	0.225399	-0.00448991	0.103712	0.00186003	0.752903	-0.00138489	0.761189	1.81515e-06	0.888702	7.24187e-07	0.342385	0.000212915	0.174574
mean_VAF_acceleration	0.000136395	0.544164	-4.22e-05	0.813299	-4.92e-05	0.896737	-7.71e-05	0.792108	-1.37e-07	0.869295	6.44873e-08	0.186232	2.35431e-05	0.0176709
sd_VAF_acceleration	0.000909875	0.253401	-0.000882445	0.159055	0.000490028	0.714235	-0.000359859	0.727347	2.77433e-06	0.343475	4.31386e-08	0.80344	3.53376e-05	0.321416
min_VAF_acceleration	-0.00146324	0.325301	0.00152677	0.192979	-0.00159693	0.522884	0.000244533	0.899201	-4.73e-06	0.388039	-2.96e-08	0.927237	-3.7e-05	0.579514
max_VAF_acceleration	0.00185941	0.147733	-0.000948605	0.348357	0.00128492	0.55003	-0.000828023	0.617612	6.4473e-06	0.16933	1.65693e-07	0.551658	5.83645e-05	0.308277

### Sheet: Table S2
Table S2 - Comparison of demographics and HIV-related factors between CHIP trajectories clusters
	cl1 median (wilcoxon) or proportion (fisher)	cl2 median (wilcoxon) or proportion (fisher)	OR (fisher)	pvalue	test	pvalue_fdr
CD4 nadir	41	140		0.0702201	Wilcoxon	0.204164
Time without ART, days	1035	184		0.0907394	Wilcoxon	0.204164
Time with detectable viral RNA, years	11.96	11.17		0.336251	Wilcoxon	0.504376
Total duration of HIV infection, years	8.73	10.46		0.27971	Wilcoxon	0.503479
Male sex	0.882353	0.781818	0.482097	0.494766	Fisher	0.636128
European	0.941176	0.854545	0.371286	0.675747	Fisher	0.760215
IDU	0.176471	0.0363636	0.181791	0.0819701	Fisher	0.204164
Ever smoked	0.470588	0.436364	0.87265	1	Fisher	1
CD4 nadir < 50	0.529412	0.218182	0.253801	0.0295386	Fisher	0.204164

### Sheet: Table S3
Table S3 - Mixed linear model results of CHIP VAF dynamics modeled with blood parameters
model	vaf_col	blood_col	effect	term	estimate	std.error	statistic	p.value	CI.low	CI.high	stars
VAF.LEU	VAF	LEU	fixed	Age	1.36686	0.324511	4.21205	2.66798e-05	0.730358	2.00336	***
VAF.LEU	VAF	LEU	fixed	LEU	-0.286466	0.0922418	-3.1056	0.00192608	-0.467368	-0.105564	**
VAF.LEU	VAF	LEU	fixed	Age:LEU	-0.214316	0.082174	-2.60807	0.00917458	-0.375474	-0.053158	**
VAF.HEM	VAF	HEM	fixed	Age	0.390488	0.263387	1.48257	0.138441	-0.126238	0.907214
VAF.HEM	VAF	HEM	fixed	HEM	-0.145746	0.237123	-0.614643	0.538862	-0.610787	0.319295
VAF.HEM	VAF	HEM	fixed	Age:HEM	0.14547	0.214528	0.678092	0.497794	-0.275258	0.566197
VAF.PLA	VAF	PLA	fixed	Age	1.02602	0.202742	5.06075	5.39969e-07	0.627939	1.42411	***
VAF.PLA	VAF	PLA	fixed	PLA	-0.260085	0.0975691	-2.66565	0.00774727	-0.451435	-0.0687344	**
VAF.PLA	VAF	PLA	fixed	Age:PLA	-0.202723	0.0759726	-2.66837	0.00768513	-0.351719	-0.0537268	**
VAF.LYM	VAF	LYM	fixed	Age	0.489777	0.259852	1.88483	0.0596783	-0.0200039	0.999558	.
VAF.LYM	VAF	LYM	fixed	LYM	-0.140394	0.0822787	-1.70632	0.0881094	-0.301759	0.0209709	.
VAF.LYM	VAF	LYM	fixed	Age:LYM	0.0163608	0.0736772	0.222061	0.82429	-0.128136	0.160858
VAF.CD3	VAF	CD3	fixed	Age	0.871402	0.240873	3.61767	0.00031195	0.398733	1.34407	***
VAF.CD3	VAF	CD3	fixed	CD3	-0.145257	0.07897	-1.83939	0.0660104	-0.300131	0.00961827	.
VAF.CD3	VAF	CD3	fixed	Age:CD3	-0.100799	0.0705989	-1.42777	0.153521	-0.239258	0.0376599
VAF.CD3P	VAF	CD3P	fixed	Age	1.9996	0.3581	5.58393	2.73356e-08	1.29724	2.70197	***
VAF.CD3P	VAF	CD3P	fixed	CD3P	-0.0221576	0.214441	-0.103327	0.917714	-0.442711	0.398395
VAF.CD3P	VAF	CD3P	fixed	Age:CD3P	-0.786396	0.187882	-4.18558	2.9678e-05	-1.15486	-0.41793	***
VAF.CD4	VAF	CD4	fixed	Age	1.17943	0.17359	6.79434	3.41702e-11	0.838292	1.52057	***
VAF.CD4	VAF	CD4	fixed	CD4	-0.261565	0.0630886	-4.146	3.53426e-05	-0.385296	-0.137834	***
VAF.CD4	VAF	CD4	fixed	Age:CD4	-0.223318	0.052816	-4.22824	2.46935e-05	-0.326903	-0.119734	***
VAF.CD4P	VAF	CD4P	fixed	Age	1.11692	0.142209	7.8541	1.72221e-13	0.836667	1.39718	***
VAF.CD4P	VAF	CD4P	fixed	CD4P	-0.357129	0.0899842	-3.9688	7.51303e-05	-0.533616	-0.180642	***
VAF.CD4P	VAF	CD4P	fixed	Age:CD4P	-0.377608	0.0727044	-5.19374	2.32854e-07	-0.520215	-0.235001	***
VAF.CD8	VAF	CD8	fixed	Age	0.409035	0.198712	2.05843	0.040004	0.0187355	0.799335	*
VAF.CD8	VAF	CD8	fixed	CD8	0.0172976	0.0661096	0.26165	0.79362	-0.112359	0.146954
VAF.CD8	VAF	CD8	fixed	Age:CD8	0.0519239	0.0609412	0.852033	0.394317	-0.0676046	0.171452
VAF.CD8P	VAF	CD8P	fixed	Age	0.454887	0.175662	2.58956	0.00996195	0.109547	0.800227	**
VAF.CD8P	VAF	CD8P	fixed	CD8P	0.268276	0.113117	2.37167	0.0178159	0.046417	0.490134	*
VAF.CD8P	VAF	CD8P	fixed	Age:CD8P	0.0731513	0.0939959	0.778239	0.436533	-0.111204	0.257507
VAF.CD4_CD8_ratio	VAF	CD4_CD8_ratio	fixed	Age	0.556972	0.0975524	5.70946	6.87434e-07	0.360847	0.753097	***
VAF.CD4_CD8_ratio	VAF	CD4_CD8_ratio	fixed	CD4_CD8_ratio	-0.235467	0.0612691	-3.84316	0.000126122	-0.355642	-0.115293	***
VAF.CD4_CD8_ratio	VAF	CD4_CD8_ratio	fixed	Age:CD4_CD8_ratio	-0.200265	0.0472364	-4.23962	2.37354e-05	-0.29292	-0.107609	***
VAF_speed.LEU	VAF_speed	LEU	fixed	Age	0.0148207	0.00814477	1.81966	0.0689721	-0.00115318	0.0307946	.
VAF_speed.LEU	VAF_speed	LEU	fixed	LEU	-0.00523058	0.00233317	-2.24184	0.0251132	-0.00980709	-0.000654074	*
VAF_speed.LEU	VAF_speed	LEU	fixed	Age:LEU	-0.00380211	0.00214071	-1.7761	0.0758732	-0.00800044	0.000396218	.
VAF_speed.HEM	VAF_speed	HEM	fixed	Age	-0.00336598	0.00644913	-0.521928	0.601789	-0.0160151	0.00928318
VAF_speed.HEM	VAF_speed	HEM	fixed	HEM	-0.00485692	0.00602595	-0.806001	0.420357	-0.0166761	0.00696229
VAF_speed.HEM	VAF_speed	HEM	fixed	Age:HEM	0.00330665	0.00557163	0.59348	0.552933	-0.0076207	0.014234
VAF_speed.PLA	VAF_speed	PLA	fixed	Age	0.0139758	0.00476616	2.93231	0.00341005	0.00462761	0.0233241	**
VAF_speed.PLA	VAF_speed	PLA	fixed	PLA	-0.00583141	0.00247166	-2.35931	0.0184323	-0.0106796	-0.000983263	*
VAF_speed.PLA	VAF_speed	PLA	fixed	Age:PLA	-0.0058761	0.00199806	-2.94091	0.00331095	-0.00979465	-0.00195756	**
VAF_speed.LYM	VAF_speed	LYM	fixed	Age	-0.00900741	0.00641151	-1.40488	0.160257	-0.0215836	0.00356874
VAF_speed.LYM	VAF_speed	LYM	fixed	LYM	0.00016839	0.00205901	0.0817823	0.934833	-0.00387103	0.00420781
VAF_speed.LYM	VAF_speed	LYM	fixed	Age:LYM	0.00286974	0.00191864	1.49571	0.134911	-0.000893367	0.00663284
VAF_speed.CD3	VAF_speed	CD3	fixed	Age	0.00112289	0.0057807	0.194249	0.846009	-0.0102167	0.0124625
VAF_speed.CD3	VAF_speed	CD3	fixed	CD3	0.00139781	0.00193882	0.720959	0.471085	-0.00240631	0.00520193
VAF_speed.CD3	VAF_speed	CD3	fixed	Age:CD3	-0.000238888	0.00181028	-0.131962	0.89503	-0.00378957	0.0033118
VAF_speed.CD3P	VAF_speed	CD3P	fixed	Age	0.0244056	0.00892402	2.73482	0.00630324	0.00690294	0.0419082	**
VAF_speed.CD3P	VAF_speed	CD3P	fixed	CD3P	0.0147293	0.00532857	2.76422	0.00578267	0.00427625	0.0251824	**
VAF_speed.CD3P	VAF_speed	CD3P	fixed	Age:CD3P	-0.013054	0.00480456	-2.71701	0.00664814	-0.0224769	-0.00363117	**
VAF_speed.CD4	VAF_speed	CD4	fixed	Age	0.00205566	0.00389013	0.528431	0.597301	-0.00557679	0.00968812
VAF_speed.CD4	VAF_speed	CD4	fixed	CD4	0.00168817	0.00155175	1.08791	0.276904	-0.001357	0.00473334
VAF_speed.CD4	VAF_speed	CD4	fixed	Age:CD4	-0.00067114	0.0013579	-0.494247	0.621199	-0.00333458	0.0019923
VAF_speed.CD4P	VAF_speed	CD4P	fixed	Age	0.00512577	0.00289332	1.77159	0.0769684	-0.000556447	0.010808	.
VAF_speed.CD4P	VAF_speed	CD4P	fixed	CD4P	0.00281679	0.0021455	1.31289	0.189719	-0.00139674	0.00703033
VAF_speed.CD4P	VAF_speed	CD4P	fixed	Age:CD4P	-0.00350408	0.00185426	-1.88975	0.0590397	-0.00714213	0.000133976	.
VAF_speed.CD8	VAF_speed	CD8	fixed	Age	-0.00165931	0.00451654	-0.367386	0.71342	-0.0105239	0.00720531
VAF_speed.CD8	VAF_speed	CD8	fixed	CD8	9.21283e-05	0.00158475	0.0581343	0.953656	-0.00301867	0.00320293
VAF_speed.CD8	VAF_speed	CD8	fixed	Age:CD8	0.000716622	0.00153868	0.46574	0.64149	-0.0023023	0.00373554
VAF_speed.CD8P	VAF_speed	CD8P	fixed	Age	0.000617278	0.0038587	0.159971	0.872941	-0.00695593	0.00819049
VAF_speed.CD8P	VAF_speed	CD8P	fixed	CD8P	-0.000234698	0.00266411	-0.0880964	0.92983	-0.00546684	0.00499745
VAF_speed.CD8P	VAF_speed	CD8P	fixed	Age:CD8P	-0.000150271	0.00237727	-0.0632116	0.949608	-0.00481394	0.0045134
VAF_speed.CD4_CD8_ratio	VAF_speed	CD4_CD8_ratio	fixed	Age	-9.34673e-05	0.00105306	-0.0887575	0.92965	-0.00221173	0.0020248
VAF_speed.CD4_CD8_ratio	VAF_speed	CD4_CD8_ratio	fixed	CD4_CD8_ratio	0.0017237	0.00142611	1.20868	0.227395	-0.00107863	0.00452604
VAF_speed.CD4_CD8_ratio	VAF_speed	CD4_CD8_ratio	fixed	Age:CD4_CD8_ratio	-0.00178494	0.00119554	-1.493	0.13573	-0.00413079	0.000560911
VAF_acceleration.LEU	VAF_acceleration	LEU	fixed	Age	-0.00797863	0.00348616	-2.28866	0.0223508	-0.0148214	-0.00113586	*
VAF_acceleration.LEU	VAF_acceleration	LEU	fixed	LEU	0.0012094	0.000952184	1.27013	0.20469	-0.000661848	0.00308065
VAF_acceleration.LEU	VAF_acceleration	LEU	fixed	Age:LEU	0.00198578	0.000919483	2.15967	0.0310772	0.000181058	0.00379051	*
VAF_acceleration.HEM	VAF_acceleration	HEM	fixed	Age	0.00136568	0.00288927	0.472674	0.636541	-0.00430353	0.0070349
VAF_acceleration.HEM	VAF_acceleration	HEM	fixed	HEM	0.00062027	0.00262841	0.235987	0.813502	-0.00453903	0.00577957
VAF_acceleration.HEM	VAF_acceleration	HEM	fixed	Age:HEM	-0.00161542	0.00250736	-0.644272	0.519527	-0.00653489	0.00330405
VAF_acceleration.PLA	VAF_acceleration	PLA	fixed	Age	-0.0090926	0.00206203	-4.40954	1.14887e-05	-0.013139	-0.00504617	***
VAF_acceleration.PLA	VAF_acceleration	PLA	fixed	PLA	0.00293454	0.00101478	2.8918	0.00401373	0.000940308	0.00492877	**
VAF_acceleration.PLA	VAF_acceleration	PLA	fixed	Age:PLA	0.0037145	0.000867682	4.28095	2.0341e-05	0.00201188	0.00541712	***
VAF_acceleration.LYM	VAF_acceleration	LYM	fixed	Age	-0.00354888	0.00255949	-1.38656	0.166388	-0.00858137	0.00148361
VAF_acceleration.LYM	VAF_acceleration	LYM	fixed	LYM	0.00145457	0.000769889	1.88932	0.0602018	-6.29751e-05	0.00297211	.
VAF_acceleration.LYM	VAF_acceleration	LYM	fixed	Age:LYM	0.000937016	0.000769096	1.21833	0.223833	-0.000575076	0.00244911
VAF_acceleration.CD3	VAF_acceleration	CD3	fixed	Age	-0.00317855	0.00227301	-1.39839	0.162932	-0.00764992	0.00129282
VAF_acceleration.CD3	VAF_acceleration	CD3	fixed	CD3	0.00210545	0.00072344	2.91033	0.00403194	0.000678647	0.00353225	**
VAF_acceleration.CD3	VAF_acceleration	CD3	fixed	Age:CD3	0.000857955	0.000715118	1.19974	0.231075	-0.000548652	0.00226456
VAF_acceleration.CD3P	VAF_acceleration	CD3P	fixed	Age	0.00100134	0.00382282	0.261937	0.793449	-0.00650464	0.00850732
VAF_acceleration.CD3P	VAF_acceleration	CD3P	fixed	CD3P	0.007407	0.00213471	3.46979	0.000593174	0.00320697	0.011607	***
VAF_acceleration.CD3P	VAF_acceleration	CD3P	fixed	Age:CD3P	-0.000814661	0.00206384	-0.394731	0.693163	-0.00486678	0.00323746
VAF_acceleration.CD4	VAF_acceleration	CD4	fixed	Age	-0.00030172	0.00146563	-0.205863	0.837031	-0.00318539	0.00258195
VAF_acceleration.CD4	VAF_acceleration	CD4	fixed	CD4	0.00109069	0.000552607	1.97372	0.049933	3.22331e-07	0.00218106	*
VAF_acceleration.CD4	VAF_acceleration	CD4	fixed	Age:CD4	-0.000101329	0.000516958	-0.19601	0.844719	-0.00111815	0.000915488
VAF_acceleration.CD4P	VAF_acceleration	CD4P	fixed	Age	0.00148223	0.00104992	1.41176	0.159346	-0.000586238	0.0035507
VAF_acceleration.CD4P	VAF_acceleration	CD4P	fixed	CD4P	0.00107148	0.000761339	1.40736	0.160852	-0.000429681	0.00257263
VAF_acceleration.CD4P	VAF_acceleration	CD4P	fixed	Age:CD4P	-0.00144227	0.000680173	-2.12044	0.0348079	-0.0027809	-0.00010363	*
VAF_acceleration.CD8	VAF_acceleration	CD8	fixed	Age	-0.00337227	0.00172457	-1.95543	0.0514702	-0.0067662	2.16551e-05	.
VAF_acceleration.CD8	VAF_acceleration	CD8	fixed	CD8	0.000458342	0.000574021	0.798476	0.425472	-0.000673059	0.00158974
VAF_acceleration.CD8	VAF_acceleration	CD8	fixed	Age:CD8	0.0010212	0.000586455	1.74131	0.0826372	-0.000132809	0.00217521	.
VAF_acceleration.CD8P	VAF_acceleration	CD8P	fixed	Age	-0.00347031	0.00152977	-2.26852	0.0238303	-0.00647771	-0.00046291	*
VAF_acceleration.CD8P	VAF_acceleration	CD8P	fixed	CD8P	-0.000495252	0.000911864	-0.543121	0.587719	-0.00229458	0.00130408
VAF_acceleration.CD8P	VAF_acceleration	CD8P	fixed	Age:CD8P	0.00189369	0.000936273	2.02258	0.0437492	5.3327e-05	0.00373405	*
VAF_acceleration.CD4_CD8_ratio	VAF_acceleration	CD4_CD8_ratio	fixed	Age	-0.000713635	0.000407056	-1.75316	0.0888988	-0.00154193	0.000114657	.
VAF_acceleration.CD4_CD8_ratio	VAF_acceleration	CD4_CD8_ratio	fixed	CD4_CD8_ratio	0.000691383	0.000479963	1.44049	0.151588	-0.000256149	0.00163892
VAF_acceleration.CD4_CD8_ratio	VAF_acceleration	CD4_CD8_ratio	fixed	Age:CD4_CD8_ratio	-0.0010209	0.000441308	-2.31334	0.0213092	-0.00188898	-0.000152811	*
